# Genetic correlation and causality of cancers and Parkinson’s disease

**DOI:** 10.1101/2020.10.07.20208124

**Authors:** Konstantin Senkevich, Sara Bandres-Ciga, Eric Yu, Upekha E. Liyanage, International Parkinson Disease Genomics Consortium (IPDGC), Alastair J Noyce, Ziv Gan-Or

**Affiliations:** Montreal Neurological Institute, McGill University, Montréal, QC, H3A 1A1, Canada; Department of Neurology and neurosurgery, McGill University, Montréal, QC, H3A 0G4, Canada, Canada; Molecular Genetics Section, Laboratory of Neurogenetics, NIA, NIH, Bethesda, MD, USA; Department of Human Genetics, McGill University, Montréal, QC, H3A 1A1, Canada; Cancer and Population Studies group, Population Health department, QIMR Berghofer Medical Research Institute, Locked Bag 2000, Royal Brisbane Hospital, Queensland 4006, Australia; Preventive Neurology Unit, Wolfson Institute of Preventive Medicine, Queen Mary University of London, London, UK; Department of Clinical and Movement Neurosciences, University College London Institute of Neurology, London, UK

**Keywords:** Parkinson’s disease, Genetic correlation, Mendelian randomization, Cancer, Melanoma

## Abstract

**Background and objectives:** Most cancers appear with reduced frequency in Parkinson’s disease (PD), but the prevalence of melanoma and brain cancers are often reported to be increased. Shared genetic architecture and causal relationships to explain these associations have not been fully explored.

**Methods:** Linkage disequilibrium score regression (LDSC) was applied for five cancer studies with available genome-wide association studies (GWAS) summary statistics to examine genetic correlations with PD. Additionally, we used GWAS summary statistics of 15 different types of cancers as exposures and two-sample Mendelian randomization to study the causal relationship with PD (outcome).

**Results:** LDSC analysis revealed a potential genetic correlation between PD and melanoma, breast cancer and prostate cancer. There was no evidence to support a causal relationship between the studied cancers and PD.

**Conclusions:** Our results suggest shared genetic architecture between PD and melanoma, breast, and prostate cancers, but no obvious causal relationship between cancers and PD.
