## Supplementary Table 2 for "Genetic correlation and causality of cancers and Parkinson’s disease"

### Sheet: Sheet1
Supplementary Table 2. Genetic correlations using LD Score regression between PD and cancers
Trait 1	Trait 2	rg	SE	Z	P	h2_obs	h2_obs_se	h2_int	h2_int_se	gcov_int	gcov_int_se
PD_withoutUKBB	Prostate cancer	0.0949	0.0486	1.9547	0.0506	0.1199	0.0148	1.1094	0.0521	0.0031	0.0054
PD_withoutUKBB	Breast cancer	-0.1476	0.0698	-2.1156	0.0344	0.0213	0.0028	0.9996	0.0078	0.0035	0.0049
PD_withoutUKBB	Endometrial cancer	-0.0126	0.0764	-0.1645	0.8693	0.0299	0.0048	1.0554	0.0071	-0.0054	0.0046
PD_withoutUKBB	Keratinocytes	0.0008	0.0574	0.0143	0.9886	0.033	0.006	1.0278	0.0241	-0.0051	0.0055
PD_withoutUKBB	Melanoma	0.1265	0.0644	1.9641	0.0495	0.1064	0.0213	1.0422	0.016	-0.013	0.0047
rg, genetic correlation; SE, standard error; h² obs, narrow-sense heritability observed; h² int, narrow-sense heritability intercept, gcov_int, cross-trait intercept.
