## Supplementary Table 3 for "Genetic correlation and causality of cancers and Parkinson’s disease"

### Sheet: Sheet1
Suplementary Table 3. MR analysis between exposure (cancers) and outcome (PD)
Exposure	N, SNPs included	R2	F-statistics	MR Egger			Weighted median			Inverse variance weighted			Simple mode			Weighted mode
				b	se	pval	b	se	pval	b	se	pval	b	se	pval	b	se	pval
Breast cancer	107	0.016	38.5	0.0753154	0.0646859	0.246931	0.0067094	0.0590594	0.909551	0.0317135	0.0330068	0.336644	-0.0137903	0.131184	0.916477	0.0142538	0.0717718	0.842957
Chronic lymphocytic leukemia	7	0.035	106.11	0.0470261	0.640169	0.944289	0.0233463	0.0914357	0.798468	0.0994771	0.0770892	0.196906	-0.0259884	0.148101	0.866477	-0.0259884	0.116799	0.831302
Colorectal cancer	35	0.02	53.8	-0.0019764	0.272681	0.994261	-0.0063343	0.086026	0.941303	0.0422035	0.0571681	0.460372	-0.127886	0.191134	0.507955	-0.161494	0.176618	0.366963
Cutaneous squamous cell carcinoma	23	0.03	405.2	-0.0965115	0.0768498	0.222965	0.0305172	0.0551864	0.580274	0.0510497	0.0480237	0.287777	0.19485	0.110149	0.0907641	-0.0004662	0.0558059	0.99341
Combined analysis of keratinocyte cancers	68	0.023	216.6	-0.0183743	0.0534579	0.732153	0.0373425	0.0440942	0.397062	0.0171336	0.0314283	0.58564	-0.0213785	0.0770721	0.78234	-0.0002068	0.0417884	0.996066
Endometrial cancer	13	0.028	271.4	-0.106427	0.252231	0.681195	-0.0135091	0.0777102	0.861991	-0.0144597	0.0594298	0.807768	-0.0433653	0.121538	0.727433	0.0395369	0.10998	0.725473
Lung cancer	10	0.029	120.4	0.0001954	0.121216	0.998753	0.0716944	0.0674955	0.28814	0.0493846	0.053403	0.355094	0.0418173	0.124157	0.74398	0.0821927	0.0830414	0.348144
Lymphoma	5	0.047	236.2	0.325017	0.288123	0.341366	-0.0423012	0.0775499	0.58543	-0.0133435	0.0682997	0.845106	-0.0231804	0.111378	0.845301	-0.0287015	0.0988365	0.785948
Melanoma	45	0.026	244.37	-0.0354973	0.0530203	0.506753	-0.0428134	0.0421468	0.309716	-0.0019889	0.031874	0.950244	-0.0740607	0.0862926	0.395405	-0.0454702	0.0443026	0.310333
Non-glioblastoma glioma/Glioma	19	0.052	88.03	0.102075	0.048826	0.0518954	-0.0225994	0.0341902	0.508619	-0.0212386	0.0230118	0.356036	-0.0505128	0.0621054	0.426652	-0.0234353	0.0408135	0.572936
Oral cavity and pharyngeal cancer	4	0.059	198.2	0.0076614	0.37576	0.985584	0.0995959	0.0647154	0.123809	0.0936352	0.0641646	0.144483	0.178982	0.11679	0.222925	0.174418	0.111301	0.215084
Pancreatic cancer	16	0.037	68.9	-0.220753	0.151898	0.168188	0.0180752	0.0624047	0.772088	0.0033886	0.0406835	0.933619	-0.0160919	0.103356	0.87835	0.0192533	0.0826483	0.818946
Prostate cancer	74	0.02	38.9	-0.091443	0.0597118	0.130177	-0.0023319	0.0431732	0.956926	-0.0216065	0.0281843	0.443311	-0.069738	0.0761196	0.362682	0.0038145	0.0477401	0.936541
Renal cell carcinoma	8	0.028	148.02	-0.145012	0.240734	0.568975	0.108001	0.099479	0.277628	-0.0314406	0.0837922	0.707496	0.123191	0.18094	0.517853	0.132149	0.129904	0.342884
Uterine fibroids	18	0.024	732.5	0.164293	0.185094	0.387896	0.0758606	0.0932197	0.415769	-0.0135383	0.0734382	0.853739	0.115288	0.185751	0.543056	0.146959	0.149026	0.337898
R2- proportion of variance in exposure variable explained by SNPs; F-statistics ‘strength’ of the genetic instrumenral variable b- beta; se- standart error, pval - p-value
NA *effect allele frequency not provided in the study, not possible to calculate power
