## Supplementary Table 4 for "Genetic correlation and causality of cancers and Parkinson’s disease"

### Sheet: Sheet1
Supplementary table 4. Heterogeneity tests and tests for directional horizontal pleiotropy between Cancers and PD
Exposure	Heterogeneity tests						Test for directional horizontal pleiotropy
	MR Egger			Inverse variance weighted			egger_intercept	se	pval	MR-PRESSO global	MR-PRESSO distortion test
	Q	Q_df	Q_pval	Q	Q_df	Q_pval				pval	pval
Breast cancer	115.833	105	0.22097	116.511	106	0.228196	-0.0040591	0.0051756	0.434646	0.183	NA
Chronic lymphocytic leukemia	8.08802	5	0.151451	8.09907	6	0.230934	0.0081599	0.0987236	0.937333	0.246	NA
Colorectal cancer	34.7926	33	0.382626	34.8216	34	0.428721	0.0039074	0.0235646	0.869314	0.365	NA
Cutaneous squamous cell carcinoma	29.944	21	0.093	37.729	22	0.02	0.029	0.012	0.029	0.009	0.135
Combined analysis of keratinocyte cancers	94.79	66	0.012	95.76	67	0.012	0.005	0.007	0.414	0.012	NA
Endometrial cancer	5.498	11	0.905	5.639	12	0.933	0.012	0.031	0.715	0.941	NA
Lung cancer	8.342	8	0.401	8.557	9	0.479	0.008	0.018	0.662	0.433	NA
Lymphoma	3.229	3	0.358	4.792	4	0.309	-0.08	0.066	0.315	0.385	NA
Melanoma	54.336	43	0.115171	55.1302	44	0.121247	0.0058994	0.0074416	0.432264	0.111	NA
Non-glioblastoma glioma/Glioma	9.365	17	0.928	17.565	18	0.485	-0.04	0.014	0.011	0.297	NA
Oral cavity and pharyngeal cancer	4.482	2	0.106	4.604	3	0.203	0.02	0.086	0.837	0.022	NA
Pancreatic cancer	11.435	14	0.652	13.78	15	0.542	0.038	0.025	0.148	0.495	NA
Prostate cancer	57.218	70	0.86363	58.978	71	0.845037	0.0082488	0.0062178	0.18894	0.818	NA
Renal cell carcinoma	8.965	6	0.176	9.35	7	0.228	0.017	0.033	0.63	0.195	NA
Uterine fibroids	22.895	16	0.117	24.461	17	0.107	-0.022	0.021	0.311	0.124	NA
Q- Cochran’s Q test, df- degrees of freedom, se- standart error, pval- p-value, NA for distortion test if non outliers were avaliable
