## Supplementary Table 5 for "Genetic correlation and causality of cancers and Parkinson’s disease"

### Sheet: Sheet1
Suplementary Table 7. Reverse MR analysis between exposure (Parkinson's disease) and outcome (cancers)
Outcome	N, SNPs included	MR Egger			Weighted median			Inverse variance weighted			Simple mode			Weighted mode			Heterogeneity tests						Test for directional horizontal pleiotropy
																	MR Egger			Inverse variance weighted			egger_intercept	se	pval	MR-PRESSO global	MR-PRESSO distortion test
		b	se	pval	b	se	pval	b	se	pval	b	se	pval	b	se	pval	Q	Q_df	Q_pval	Q	Q_df	Q_pval				pval	pval
Breast cancer	15	0.0147034	0.0624834	0.817629	0.0167851	0.0190344	0.377869	0.0388743	0.0225147	0.0842367	-0.0177622	0.0324976	0.593281	0.0040849	0.0223787	0.857778	49.7195	13	3.3e-06	50.3834	14	5.3e-06	0.0043799	0.0105122	0.683733	<0.001	0.054
Endometrial cancer	15	-0.0285495	0.101304	0.782517	-0.0433352	0.0424062	0.306825	-0.0220388	0.0359876	0.540273	0.0364012	0.0811291	0.660526	-0.0415439	0.0559349	0.469931	21.8049	13	0.058459	21.8129	14	0.0825405	0.0011727	0.0169617	0.945933	0.074	NA
Melanoma	14	-0.0005768	0.062974	0.992843	-0.0148368	0.0317915	0.640722	0.0164426	0.0225678	0.466255	-0.0118823	0.0478565	0.807788	-0.0144438	0.0418766	0.735675	12.6157	12	0.397582	12.7044	13	0.470891	0.0029988	0.0103196	0.776327	0.511	NA
Prostate cancer	15	-0.0805768	0.0501539	0.13215	-0.0034478	0.0233575	0.882652	0.0177927	0.0211594	0.40041	0.0004882	0.036719	0.989579	-0.0006426	0.0320713	0.984297	20.2865	13	0.088293	27.2872	14	0.017662	0.0179563	0.0084777	0.0540099	0.016	0.222
Keratinocyte cancers	15	0.0522104	0.0849595	0.549468	0.0351093	0.0301472	0.244183	0.0033748	0.0306201	0.91224	0.0795489	0.0619946	0.220272	0.0963184	0.0352472	0.0161869	38.2226	13	0.0002658	39.3469	14	0.0003223	-0.0087957	0.0142243	0.547021	<0.001	0.604
b- beta; se- standart error, pval - p-value
NA *effect allele frequency not provided in the study, not possible to calculate power
